# Pathway-based polygenic risk scores for schizophrenia and associations with clinical and neuroimaging phenotypes in UK Biobank

**DOI:** 10.1101/2022.07.12.22277553

**Authors:** Miruna C. Barbu, Gladi Thng, Mark J. Adams, Katie Marwick, Seth GN Grant, Andrew M. McIntosh, Stephen M. Lawrie, Heather C. Whalley

## Abstract

**Background:** Schizophrenia is a heritable psychiatric disorder with a polygenic architecture. Genome-wide association studies (GWAS) have reported an increasing number of risk-associated variants and polygenic risk scores (PRS) now explain 17% of the variance in the disorder. There exists substantial heterogeneity in the effect of these variants and aggregating them based on biologically relevant functions may provide mechanistic insight into the disorder.

**Methods:** Using the largest schizophrenia GWAS to date, we calculated PRS based on 5 gene-sets previously found to contribute to the pathophysiology of schizophrenia: the postsynaptic density of excitatory synapses, postsynaptic membrane, dendritic spine, axon, and histone H3-K4 methylation gene-sets. We associated each PRS, along with respective whole-genome PRS (excluding single nucleotide polymorphisms in each gene-set), with neuroimaging (N>29,000; cortical, subcortical, and white matter microstructure) and clinical (N>119,000; psychotic-like experiences including conspiracies, communications, voices, visions, and distress) variables in healthy subjects in UK Biobank.

**Results:** A number of clinical and neuroimaging variables were significantly associated with the axon gene-set (psychotic-like communications: β=0.0916, p_FDR_=0.04, parahippocampal gyrus volume: β=0.0156, p_FDR_=0.03, FA thalamic radiations: β=-0.014, p_FDR_=0.036, FA posterior thalamic radiations: β=-0.016, p_FDR_=0.048), postsynaptic density gene-set (distress due to psychotic-like experiences: β=0.0588, p_FDR_=0.02, global surface area: β=-0.012, p_FDR_=0.034, and cingulate lobe surface area: β=-0.014, p_FDR_=0.04), and histone gene-set (entorhinal surface area: β=-0.016, p_FDR_=0.035). In the associations above, whole-genome PRS were significantly associated with psychotic-like communications (β=0.2218, p_FDR_ =1.34×10^−7^), distress (β=0.1943, p_FDR_ =7.28×10^−16^), and FA thalamic radiations (β=-0.0143, p_FDR_=0.036). Permutation analysis carried out for these associations revealed that they were not due to chance.

**Conclusions:** Our results indicate that genetic variation in 3 gene-sets relevant to schizophrenia (axon, postsynaptic density, histone) may confer risk for the disorder through effects on a number of neuroimaging variables that have previously been implicated in schizophrenia. As neuroimaging associations were stronger for gene-set PRS than whole-genome PRS, findings here highlight that selection of biologically relevant variants may address the heterogeneity of the disorder by providing further mechanistic insight into schizophrenia.
