## Supplementary Excel File 1 for "Pathway-based polygenic risk scores for schizophrenia and associations with clinical and neuroimaging phenotypes in UK Biobank"

### Sheet: Axon
Pathway	gene	source
Axon	STAT1	UniProt
Axon	NAV1	GO_Central
Axon	DTNA	Ensembl
Axon	KCNA6	Ensembl
Axon	BLOC1S2	UniProt
Axon	BLOC1S3	UniProt
Axon	COBL	BHF-UCL
Axon	DAGLA	Ensembl
Axon	GRM3	ARUK-UCL
Axon	GRM7	UniProt
Axon	EXOC3	UniProt
Axon	FZD3	Ensembl
Axon	STMN2	UniProt
Axon	PRKCG	Ensembl
Axon	USP9X	UniProt
Axon	NEXN	GO_Central
Axon	NDRG2	UniProt
Axon	ANG	UniProt
Axon	APP	UniProt
Axon	NCS1	Ensembl
Axon	KCNK2	Ensembl
Axon	PTK2B	Alzheimers_University_of_Toronto
Axon	MAPK8IP3	UniProt
Axon	PTCH1	Ensembl
Axon	AGTPBP1	Ensembl
Axon	TENM2	UniProt
Axon	KIF5A	UniProt
Axon	SLC8A3	ARUK-UCL
Axon	MAPK8IP1	Ensembl
Axon	SCN4A	GO_Central
Axon	SCN1A	GO_Central
Axon	ADCY8	UniProt
Axon	CNTN2	BHF-UCL
Axon	SHTN1	UniProt
Axon	ROGDI	UniProt
Axon	SYT2	GO_Central
Axon	ABITRAM	UniProt
Axon	SYBU	Ensembl
Axon	RAB11A	GO_Central
Axon	SCN2A	BHF-UCL
Axon	IGSF9	GO_Central
Axon	GPM6A	UniProt
Axon	SCN3A	GO_Central
Axon	SCN1B	BHF-UCL
Axon	CXADR	UniProt
Axon	PRRT2	UniProt
Axon	GLRA1	Ensembl
Axon	PNOC	GO_Central
Axon	NECAB2	UniProt
Axon	NGEF	UniProt
Axon	BCAR1	UniProt
Axon	MME	UniProt
Axon	CDH8	GO_Central
Axon	SH2D3C	UniProt
Axon	MACO1	UniProt
Axon	BLOC1S5	UniProt
Axon	CTTN	UniProt
Axon	MAP7	ARUK-UCL
Axon	ATP1A1	UniProt
Axon	DYNC1H1	GOC
Axon	DCTN1	ARUK-UCL
Axon	SLC4A10	UniProt
Axon	ELK1	Ensembl
Axon	ACTBL2	GO_Central
Axon	MAP2K4	Ensembl
Axon	MAPK8	ARUK-UCL
Axon	SRCIN1	UniProt
Axon	DAG1	Ensembl
Axon	DPYSL3	UniProt
Axon	FKBP4	UniProt
Axon	SNAP25	HGNC-UCL
Axon	CPLX1	Ensembl
Axon	KIF1A	PINC
Axon	UCN3	Ensembl
Axon	CCDC120	UniProt
Axon	ARPC5	Ensembl
Axon	UNC13B	ParkinsonsUK-UCL
Axon	NRP1	BHF-UCL
Axon	OPRM1	UniProt
Axon	GABRD	Ensembl
Axon	LRP1	Ensembl
Axon	HCN3	Ensembl
Axon	PCDH9	Ensembl
Axon	TENM3	UniProt
Axon	NRN1L	Ensembl
Axon	BDNF	GO_Central
Axon	ADRA2C	Ensembl
Axon	CPLX4	GO_Central
Axon	KCNA1	UniProt
Axon	LRP8	Ensembl
Axon	ABR	UniProt
Axon	BSG	GO_Central
Axon	ANK3	BHF-UCL
Axon	DNM2	UniProt
Axon	GLUL	Ensembl
Axon	EPS8	UniProt
Axon	BSN	GO_Central
Axon	DOCK7	BHF-UCL
Axon	BLVRB	Ensembl
Axon	RAC3	MGI
Axon	KIF20B	UniProt
Axon	ITGA4	Ensembl
Axon	RIN3	ARUK-UCL
Axon	ADAM10	UniProt
Axon	TOR1A	UniProt
Axon	EPB41L3	BHF-UCL
Axon	FLRT3	UniProt
Axon	FZD5	UniProt
Axon	TMOD2	Ensembl
Axon	TAOK2	ARUK-UCL
Axon	THY1	UniProt
Axon	ILK	Ensembl
Axon	SACS	BHF-UCL
Axon	IGF2BP1	UniProt
Axon	FRMD7	UniProt
Axon	STX1B	Ensembl
Axon	AAK1	UniProt
Axon	CALY	Ensembl
Axon	ERMN	UniProt
Axon	RTN4R	UniProt
Axon	RTN4RL2	UniProt
Axon	NMNAT2	UniProt
Axon	RHOA	Ensembl
Axon	EXOC6	UniProt
Axon	LRRTM1	UniProt
Axon	LAMP5	UniProt
Axon	BACE1	UniProt
Axon	KIF21A	UniProt
Axon	VSTM5	UniProt
Axon	SARM1	UniProt
Axon	DYRK1A	ARUK-UCL
Axon	MTMR2	BHF-UCL
Axon	CHRNA10	Ensembl
Axon	STMN4	UniProt
Axon	SLC5A7	GO_Central
Axon	PAK1	UniProt
Axon	NDEL1	Ensembl
Axon	PRKAA1	ARUK-UCL
Axon	PRPH	UniProt
Axon	CD200	ARUK-UCL
Axon	SEPTIN8	UniProt
Axon	TIMP2	Ensembl
Axon	NTRK1	GO_Central
Axon	TIAM2	UniProt
Axon	IRX3	Ensembl
Axon	ITGA3	Ensembl
Axon	INSRR	GO_Central
Axon	UCHL1	Ensembl
Axon	AP3D1	UniProt
Axon	ATP6V0D1	Ensembl
Axon	MYPN	GO_Central
Axon	DVL1	ParkinsonsUK-UCL
Axon	PRSS12	UniProt
Axon	TUBB4A	Ensembl
Axon	DCTN2	Ensembl
Axon	CNTNAP1	BHF-UCL
Axon	STMN3	UniProt
Axon	PRNP	Ensembl
Axon	AP3B2	UniProt
Axon	ACTR10	GOC
Axon	SLC6A3	UniProt
Axon	PTPRS	UniProt
Axon	CRHR2	GO_Central
Axon	CDK5R2	ARUK-UCL
Axon	KCNAB2	BHF-UCL
Axon	SPOCK1	UniProt
Axon	WHRN	UniProt
Axon	SEPTIN14	UniProt
Axon	DIP2B	UniProt
Axon	NCAM2	Ensembl
Axon	DST	UniProt
Axon	AURKA	Ensembl
Axon	KATNB1	Ensembl
Axon	STX3	HGNC-UCL
Axon	PPP1R9B	Ensembl
Axon	DLG4	BHF-UCL
Axon	EIF4G2	Ensembl
Axon	TUBB3	ARUK-UCL
Axon	FXR2	GO_Central
Axon	FXR1	GO_Central
Axon	PACSIN1	UniProt
Axon	PINK1	ParkinsonsUK-UCL
Axon	LDLRAP1	BHF-UCL
Axon	TRPV4	BHF-UCL
Axon	CTNNA2	UniProt
Axon	CASR	Ensembl
Axon	OPRK1	Ensembl
Axon	OPRD1	Ensembl
Axon	ADGRL3	UniProt
Axon	UHMK1	BHF-UCL
Axon	MAP1A	ARUK-UCL
Axon	CCSAP	UniProt
Axon	BLOC1S1	UniProt
Axon	OXT	Ensembl
Axon	GNRH1	Ensembl
Axon	SCGN	GO_Central
Axon	NGF	GO_Central
Axon	ROBO4	GO_Central
Axon	NRCAM	BHF-UCL
Axon	APBB2	UniProt
Axon	NRSN1	UniProt
Axon	SSH1	Ensembl
Axon	KLHL24	UniProt
Axon	ACADM	UniProt
Axon	FLNA	Ensembl
Axon	NF1	HGNC-UCL
Axon	DNM1	Ensembl
Axon	CBARP	UniProt
Axon	NGFR	UniProt
Axon	SLC18A2	GO_Central
Axon	GAD1	Ensembl
Axon	MYO5A	UniProt
Axon	SETX	UniProt
Axon	AP3S1	UniProt
Axon	TSC1	Ensembl
Axon	GPRIN1	UniProt
Axon	UNC80	GO_Central
Axon	KCNA2	UniProt
Axon	SYT13	GO_Central
Axon	SYT1	GO_Central
Axon	CNR1	Ensembl
Axon	CCN3	Ensembl
Axon	CYFIP1	Ensembl
Axon	AUTS2	UniProt
Axon	GRIN1	BHF-UCL
Axon	HTR2A	UniProt
Axon	HTR1B	Ensembl
Axon	PHB2	Ensembl
Axon	GDPD5	UniProt
Axon	NRTN	Ensembl
Axon	PRKCZ	Ensembl
Axon	DCC	Ensembl
Axon	BCR	UniProt
Axon	SNCG	GO_Central
Axon	CHRM1	Ensembl
Axon	CDKL5	BHF-UCL
Axon	CPT1C	UniProt
Axon	IGF1R	GO_Central
Axon	BRSK2	ARUK-UCL
Axon	LRRK2	UniProt
Axon	CNTN4	UniProt
Axon	CRH	Ensembl
Axon	AP3M2	UniProt
Axon	INSR	GO_Central
Axon	BRSK1	ARUK-UCL
Axon	COPA	MGI
Axon	MAPK1	Ensembl
Axon	GHRH	BHF-UCL
Axon	CALCA	Ensembl
Axon	TPBG	Ensembl
Axon	HDAC6	ARUK-UCL
Axon	PLEKHG5	GO_Central
Axon	NFASC	BHF-UCL
Axon	ZNF804A	UniProt
Axon	BIN1	Alzheimers_University_of_Toronto
Axon	TRPM1	UniProt
Axon	TRIM46	Ensembl
Axon	MINK1	UniProt
Axon	NIN	Ensembl
Axon	CDK5	UniProt
Axon	ALCAM	UniProt
Axon	ADCYAP1	Ensembl
Axon	GABRG2	Ensembl
Axon	ADGRL1	UniProt
Axon	MADD	UniProt
Axon	INPP5J	Ensembl
Axon	DLG2	ARUK-UCL
Axon	HTT	UniProt
Axon	NMU	GO_Central
Axon	BASP1	UniProt
Axon	MYOC	UniProt
Axon	CPLX2	Ensembl
Axon	PAFAH1B1	BHF-UCL
Axon	PALS1	UniProt
Axon	UCN	Ensembl
Axon	HSP90AB1	ARUK-UCL
Axon	CADM2	UniProt
Axon	MYH14	Ensembl
Axon	HCFC1	Ensembl
Axon	IGHMBP2	UniProt
Axon	CYTH2	UniProt
Axon	PDYN	GO_Central
Axon	PENK	GO_Central
Axon	PARK7	ParkinsonsUK-UCL
Axon	MICAL1	Ensembl
Axon	APBB1	UniProt
Axon	ANK1	Ensembl
Axon	RASGRF1	HGNC-UCL
Axon	DSCAML1	GO_Central
Axon	AP3B1	UniProt
Axon	PREX1	Ensembl
Axon	SMURF1	Ensembl
Axon	ELAVL4	UniProt
Axon	TANC2	UniProt
Axon	MAP1B	ARUK-UCL
Axon	AMIGO1	Ensembl
Axon	CDK5R1	UniProt
Axon	EEA1	Ensembl
Axon	STXBP1	Ensembl
Axon	SBF2	UniProt
Axon	ATCAY	UniProt
Axon	RAB27B	UniProt
Axon	GARS1	UniProt
Axon	NFIB	UniProt
Axon	GRIPAP1	UniProt
Axon	TSHZ3	UniProt
Axon	CACNG2	Ensembl
Axon	GAD2	Ensembl
Axon	CIB1	UniProt
Axon	SCN10A	ARUK-UCL
Axon	CPLX3	GO_Central
Axon	TERF2	Ensembl
Axon	CCK	UniProt
Axon	SYT5	GO_Central
Axon	RUFY3	UniProt
Axon	PARD3	UniProt
Axon	CLCN3	Ensembl
Axon	DYNLT1	Ensembl
Axon	P2RX4	Ensembl
Axon	DYNLL1	Ensembl
Axon	CNTN6	GO_Central
Axon	GPER1	UniProt
Axon	EXOC8	UniProt
Axon	HOMER1	Ensembl
Axon	OLFM1	UniProt
Axon	NEK3	UniProt
Axon	SLC30A3	Ensembl
Axon	SIGMAR1	UniProt
Axon	ATL1	UniProt
Axon	KIF5B	UniProt
Axon	SERPINF1	Ensembl
Axon	SPG7	Ensembl
Axon	DICER1	Ensembl
Axon	NECTIN1	Ensembl
Axon	COMT	GO_Central
Axon	LRIG2	Ensembl
Axon	A0A494C176	Ensembl
Axon	DLG3	Ensembl
Axon	MYO1D	UniProt
Axon	CREB1	Ensembl
Axon	KIRREL3	UniProt
Axon	CLDN5	Ensembl
Axon	FEZ1	Ensembl
Axon	WDFY3	UniProt
Axon	ABI1	UniProt
Axon	ACTG1	Ensembl
Axon	PTPRN2	Ensembl
Axon	FGF13	UniProt
Axon	SCN9A	ARUK-UCL
Axon	TMEM108	UniProt
Axon	MTPN	Ensembl
Axon	PALLD	UniProt
Axon	SIRT2	UniProt
Axon	SYP	Ensembl
Axon	GDI1	Ensembl
Axon	CORO1A	Ensembl
Axon	IQGAP1	UniProt
Axon	OPHN1	GO_Central
Axon	CNTF	GO_Central
Axon	PLEC	Ensembl
Axon	MGARP	UniProt
Axon	KCNC4	GO_Central
Axon	TULP1	Ensembl
Axon	TGFB2	UniProt
Axon	HSPB1	UniProt
Axon	SLC1A1	ARUK-UCL
Axon	SLC1A2	Ensembl
Axon	HSPA8	GO_Central
Axon	MAP2	ARUK-UCL
Axon	FAM168B	UniProt
Axon	ROR1	UniProt
Axon	KCNC1	Ensembl
Axon	KLC1	UniProt
Axon	DRD2	BHF-UCL
Axon	NRG1	Ensembl
Axon	ZC3H14	FlyBase
Axon	ADAM22	UniProt
Axon	ROBO2	UniProt
Axon	LLGL1	UniProt
Axon	SYNJ1	ParkinsonsUK-UCL
Axon	NTF3	GO_Central
Axon	NPTN	GO_Central
Axon	DDC	Ensembl
Axon	TRPV2	Ensembl
Axon	NTS	GO_Central
Axon	POLG	Ensembl
Axon	NTSR1	Ensembl
Axon	CALCR	GO_Central
Axon	CD2AP	ARUK-UCL
Axon	CPNE6	UniProt
Axon	GOT1	Ensembl
Axon	PRKCB	Ensembl
Axon	HNRNPR	Ensembl
Axon	PCDHGB1	Ensembl
Axon	KIF1C	ARUK-UCL
Axon	FBXW11	GOC
Axon	SYN1	Ensembl
Axon	AP3S2	UniProt
Axon	CTSZ	Ensembl
Axon	DAB2IP	UniProt
Axon	GRIA1	Ensembl
Axon	NEFH	UniProt
Axon	SLC18A3	GO_Central
Axon	CANX	Ensembl
Axon	MAP4	ARUK-UCL
Axon	KCNQ3	BHF-UCL
Axon	KCNQ2	BHF-UCL
Axon	MAF1	Ensembl
Axon	FEZ2	GO_Central
Axon	NEFM	UniProt
Axon	NEFL	UniProt
Axon	KIF3A	GOC
Axon	SOD1	BHF-UCL
Axon	SLC38A7	UniProt
Axon	SCN11A	Ensembl
Axon	TH	Ensembl
Axon	OTX2	UniProt
Axon	OPN4	UniProt
Axon	SNCA	UniProt
Axon	MAPT	ParkinsonsUK-UCL
Axon	USH2A	UniProt
Axon	KCNA3	Ensembl
Axon	NGDN	UniProt
Axon	ARL8A	Ensembl
Axon	RAP1GAP	Ensembl
Axon	HAP1	UniProt
Axon	GRIK5	Ensembl
Axon	SLC17A8	Ensembl
Axon	KIF21B	UniProt
Axon	TRAK2	Ensembl
Axon	KCNAB1	GO_Central
Axon	KCNB1	UniProt
Axon	OMP	GO_Central
Axon	GABRA2	Ensembl
Axon	ARMCX3	Ensembl
Axon	L1CAM	UniProt
Axon	C4B	UniProt
Axon	C4A	UniProt
Axon	ATP7A	UniProt
Axon	IL31RA	UniProt
Axon	DTNBP1	UniProt
Axon	CALB1	BHF-UCL
Axon	CNTNAP2	BHF-UCL
Axon	ITGA2	Ensembl
Axon	AGBL4	Ensembl
Axon	ALDH1A1	UniProt
Axon	NTRK3	GO_Central
Axon	CNGA3	Ensembl
Axon	MAG	Ensembl
Axon	PCLO	GO_Central
Axon	CACNG7	Ensembl
Axon	SNCB	GO_Central
Axon	INPP5F	Ensembl
Axon	IL1RAPL1	UniProt
Axon	SLC8A1	ARUK-UCL
Axon	BLOC1S4	UniProt
Axon	KCNA4	UniProt
Axon	PPP1R9A	Ensembl
Axon	EVX1	Ensembl
Axon	M0QYV0	GO_Central
Axon	DHX36	UniProt
Axon	ADNP	Ensembl
Axon	HIF1A	UniProt
Axon	FSCN1	UniProt
Axon	PVALB	Ensembl
Axon	GIT1	Ensembl
Axon	KCNIP3	Ensembl
Axon	AP3M1	UniProt
Axon	IQCJ-SCHIP1	UniProt
Axon	KLHL20	UniProt
Axon	SRI	Ensembl
Axon	KIF1B	UniProt
Axon	CD40	Ensembl
Axon	MAST1	UniProt
Axon	REG1A	Ensembl
Axon	AZIN2	UniProt
Axon	KCNJ11	Ensembl
Axon	CAD	BHF-UCL
Axon	ATP1A3	ARUK-UCL
Axon	MYCBP2	UniProt
Axon	CRMP1	UniProt
Axon	PPT1	UniProt
Axon	NTF4	GO_Central
Axon	FMR1	UniProt
Axon	OPA1	UniProt
Axon	C9orf72	UniProt
Axon	GLDN	UniProt
Axon	TANC1	Ensembl
Axon	KIF13B	UniProt
Axon	FSCN3	GO_Central
Axon	NECTIN3	Ensembl
Axon	ADORA2A	Ensembl
Axon	C1QL1	Ensembl
Axon	RNF40	Ensembl
Axon	DGKI	UniProt
Axon	TPX2	Ensembl
Axon	MAP6	GO_Central
Axon	TWF2	BHF-UCL
Axon	TBC1D24	ParkinsonsUK-UCL
Axon	ATP2B3	UniProt
Axon	ATAT1	UniProt
Axon	CPEB4	UniProt
Axon	SPTA1	Ensembl
Axon	CRYAB	Ensembl
Axon	ACAP3	Ensembl
Axon	NCMAP	UniProt
Axon	ARHGAP4	Ensembl
Axon	LRP2	UniProt
Axon	FKBP15	GO_Central
Axon	TNN	Ensembl
Axon	MUL1	ParkinsonsUK-UCL
Axon	HEPACAM	MGI
Axon	CYP17A1	Ensembl
Axon	LRRC7	GO_Central
Axon	SCN8A	BHF-UCL
Axon	ADCY9	Ensembl
Axon	LRRC4B	Ensembl
Axon	UNC13A	GO_Central
Axon	TRAK1	Ensembl
Axon	EXOC7	Ensembl
Axon	RET	GO_Central
Axon	SLC8A2	ARUK-UCL
Axon	HTR3A	Ensembl
Axon	ZFYVE27	UniProt
Axon	RANGAP1	Ensembl
Axon	LRFN3	UniProt
Axon	CRHBP	UniProt
Axon	GJC2	Ensembl
Axon	ARPC3	Ensembl
Axon	NPFF	GO_Central
Axon	LSM1	Ensembl
Axon	ANXA3	Ensembl
Axon	SCN7A	GO_Central
Axon	CBL	Ensembl
Axon	CALB2	GO_Central
Axon	CALM1	Ensembl
Axon	GSK3B	ARUK-UCL
Axon	GSK3A	GO_Central
Axon	KIF5C	UniProt
Axon	PSEN2	GO_Central
Axon	EPHB2	UniProt
Axon	SLC32A1	Ensembl
Axon	SLC2A13	ARUK-UCL
Axon	SLC38A2	Ensembl
Axon	SYT11	ParkinsonsUK-UCL
Axon	TIAM1	Ensembl
Axon	GRIK3	UniProt
Axon	ARL8B	Ensembl
Axon	MBP	GO_Central
Axon	HCN1	Ensembl
Axon	ACTB	Ensembl
Axon	SEPTIN11	UniProt
Axon	CTNND1	Ensembl
Axon	ALS2	UniProt
Axon	KCNC2	UniProt
Axon	ERC2	UniProt
Axon	LMTK3	UniProt
Axon	ADCY10	Ensembl
Axon	KIF3B	PINC
Axon	N4BP3	UniProt
Axon	SLC4A8	ARUK-UCL
Axon	EPHA4	UniProt
Axon	EPHB1	Ensembl
Axon	KIAA1107	UniProt
Axon	EPHA5	UniProt
Axon	DLG1	Ensembl
Axon	HSP90AA1	ARUK-UCL
Axon	TPRG1L	UniProt
Axon	DSCAM	UniProt
Axon	NRP2	Ensembl
Axon	DISC1	Ensembl
Axon	ROBO3	GO_Central
Axon	SEPTIN6	Ensembl
Axon	EMB	GO_Central
Axon	VSTM2L	GO_Central
Axon	MAP9	ARUK-UCL
Axon	SPTBN1	BHF-UCL
Axon	CA2	Ensembl
Axon	TNFRSF1B	Ensembl
Axon	PTPRN	UniProt
Axon	SEPTIN4	UniProt
Axon	PTPRO	UniProt
Axon	SHANK2	BHF-UCL
Axon	DBN1	UniProt
Axon	RAB21	SynGO
Axon	SMN1	UniProt
Axon	STX1A	Ensembl
Axon	NTRK2	UniProt
Axon	NCDN	UniProt
Axon	SLC18A1	GO_Central
Axon	SEMA6A	UniProt
Axon	ATP6AP2	UniProt
Axon	PALM	UniProt
Axon	GAP43	UniProt
Axon	SYT4	UniProt
Axon	ROBO1	UniProt
Axon	NTNG2	Ensembl
Axon	ULK1	Ensembl
Axon	AVIL	UniProt
Axon	BAG2	ARUK-UCL
Axon	PPFIA2	UniProt
Axon	ZPR1	UniProt
Axon	EXOC4	GO_Central
Axon	SYAP1	UniProt
Axon	TAC1	Ensembl
Axon	PSEN1	UniProt
Axon	LPAR3	Ensembl
Axon	RAB5A	ParkinsonsUK-UCL
Axon	RAB3A	ParkinsonsUK-UCL
Axon	GHRL	UniProt
Axon	SPTBN4	BHF-UCL
Axon	SPG11	GO_Central
Axon	PRKAA2	ARUK-UCL
Axon	YWHAE	Ensembl
Axon	UNC5C	UniProt
Axon	TSPOAP1	Ensembl
Axon	LMTK2	Ensembl
Axon	NRGN	Ensembl
Axon	abeta-40-42-oligomer_human	ARUK-UCL
Axon	RGS10	Ensembl
Axon	MYO9A	UniProt
Axon	TNFRSF21	Ensembl
Axon	CLDN11	ARUK-UCL
Axon	HSBP1	ARUK-UCL
Axon	P2RX3	Ensembl
Axon	CNGB1	Ensembl
Axon	KCNC3	GO_Central
Axon	DNM3	Ensembl
Axon	VPS16	Ensembl
Axon	RNF6	UniProt
Axon	CABP4	UniProt
Axon	SPAST	UniProt
Axon	ADORA1	Ensembl
Axon	SLC6A1	ARUK-UCL
Axon	ATG7	Ensembl
Axon	TPGS1	UniProt
Axon	SYT8	GO_Central
Axon	HPCA	Ensembl
Axon	MYOT	GO_Central
Axon	COPG2	Ensembl
Axon	SEMA3A	GO_Central
Axon	CALM3	Ensembl
Axon	ADAM21	Ensembl
Axon	SLC38A1	Ensembl
Axon	BLOC1S6	UniProt
Axon	TRPC5	Ensembl
Axon	AMFR	Ensembl
Axon	SNAPIN	UniProt
Axon	KCNH1	Ensembl
Axon	KIF4A	PINC
Axon	UNC13C	Ensembl
Axon	MT3	Ensembl
Axon	GRM2	ARUK-UCL

### Sheet: Dendritic spine
Pathway	gene	source
Dendritic spine	DOCK10	UniProt
Dendritic spine	HIP1R	ParkinsonsUK-UCL
Dendritic spine	FARP1	UniProt
Dendritic spine	DAGLA	UniProt
Dendritic spine	GRM3	Ensembl
Dendritic spine	ATP2B1	Ensembl
Dendritic spine	APP	MGI
Dendritic spine	PPP1CA	Ensembl
Dendritic spine	PTK2B	GO_Central
Dendritic spine	GRIN2A	UniProt
Dendritic spine	TENM2	UniProt
Dendritic spine	GIPC1	BHF-UCL
Dendritic spine	STX4	UniProt
Dendritic spine	PDLIM4	UniProt
Dendritic spine	SHISA9	UniProt
Dendritic spine	SLC8A3	UniProt
Dendritic spine	ARC	UniProt
Dendritic spine	ARHGAP33	Ensembl
Dendritic spine	ATP2B2	UniProt
Dendritic spine	ADGRB1	UniProt
Dendritic spine	NEDD4	GO_Central
Dendritic spine	ITPKA	Ensembl
Dendritic spine	GPM6A	UniProt
Dendritic spine	PRRT2	UniProt
Dendritic spine	KCND2	UniProt
Dendritic spine	ANKS1B	UniProt
Dendritic spine	CRIPT	UniProt
Dendritic spine	CTTN	UniProt
Dendritic spine	MPP2	UniProt
Dendritic spine	SHISA7	GO_Central
Dendritic spine	APBA1	GO_Central
Dendritic spine	OPRM1	Ensembl
Dendritic spine	STRN4	UniProt
Dendritic spine	FUS	Ensembl
Dendritic spine	ABR	UniProt
Dendritic spine	ACTN2	UniProt
Dendritic spine	ARHGAP32	UniProt
Dendritic spine	PTEN	Ensembl
Dendritic spine	ATP1A2	Ensembl
Dendritic spine	ADAM10	Ensembl
Dendritic spine	IGF2BP1	UniProt
Dendritic spine	RHOA	SynGO
Dendritic spine	KCND3	GO_Central
Dendritic spine	MTMR2	BHF-UCL
Dendritic spine	SHISA6	GO_Central
Dendritic spine	RAB8A	GO_Central
Dendritic spine	DVL1	Ensembl
Dendritic spine	SHANK3	GO_Central
Dendritic spine	ABI2	UniProt
Dendritic spine	SLA	GO_Central
Dendritic spine	PPP1R9B	Ensembl
Dendritic spine	CNIH2	UniProt
Dendritic spine	PALMD	UniProt
Dendritic spine	DLG4	ParkinsonsUK-UCL
Dendritic spine	FXR2	GO_Central
Dendritic spine	FXR1	GO_Central
Dendritic spine	P2RX6	Ensembl
Dendritic spine	OPRD1	Ensembl
Dendritic spine	TRPV1	UniProt
Dendritic spine	CTTNBP2	UniProt
Dendritic spine	ARF4	MGI
Dendritic spine	ITSN1	Ensembl
Dendritic spine	NLGN1	BHF-UCL
Dendritic spine	NGFR	UniProt
Dendritic spine	LRRC4	Ensembl
Dendritic spine	CYFIP1	Ensembl
Dendritic spine	SHANK1	BHF-UCL
Dendritic spine	GRIN1	BHF-UCL
Dendritic spine	BCR	UniProt
Dendritic spine	NEURL1	UniProt
Dendritic spine	ITGA8	Ensembl
Dendritic spine	DRD1	UniProt
Dendritic spine	PDE4B	Ensembl
Dendritic spine	ZNF804A	UniProt
Dendritic spine	USP50	GO_Central
Dendritic spine	SYNPO	UniProt
Dendritic spine	FCGR2B	BHF-UCL
Dendritic spine	APBB1	Ensembl
Dendritic spine	TANC2	UniProt
Dendritic spine	MAP1B	UniProt
Dendritic spine	CDK5R1	UniProt
Dendritic spine	PTK2	GO_Central
Dendritic spine	ARFGEF2	UniProt
Dendritic spine	CLSTN1	Ensembl
Dendritic spine	PPP1CC	Ensembl
Dendritic spine	EEF2K	Ensembl
Dendritic spine	P2RX4	Ensembl
Dendritic spine	GPER1	UniProt
Dendritic spine	HOMER1	UniProt
Dendritic spine	APBA2	GO_Central
Dendritic spine	CNN3	Ensembl
Dendritic spine	APBA3	GO_Central
Dendritic spine	COMT	Ensembl
Dendritic spine	DDN	UniProt
Dendritic spine	SEZ6	Ensembl
Dendritic spine	KCNJ2	Ensembl
Dendritic spine	PRKAR2B	ParkinsonsUK-UCL
Dendritic spine	RAC1	SynGO
Dendritic spine	OPHN1	GO_Central
Dendritic spine	SLC1A1	ARUK-UCL
Dendritic spine	DRD2	Ensembl
Dendritic spine	GRIA4	ARUK-UCL
Dendritic spine	GRID2	BHF-UCL
Dendritic spine	ABHD17B	UniProt
Dendritic spine	ARRB2	Ensembl
Dendritic spine	NTSR1	Ensembl
Dendritic spine	PSD	Ensembl
Dendritic spine	PRKACA	Ensembl
Dendritic spine	STRN	UniProt
Dendritic spine	GRIA1	UniProt
Dendritic spine	CANX	Ensembl
Dendritic spine	MAPT	ARUK-UCL
Dendritic spine	HAP1	UniProt
Dendritic spine	SRGAP2	UniProt
Dendritic spine	ITGB1	Ensembl
Dendritic spine	SIPA1L1	UniProt
Dendritic spine	GRIA3	GO_Central
Dendritic spine	GRIA2	ARUK-UCL
Dendritic spine	DTNBP1	UniProt
Dendritic spine	CALB1	GO_Central
Dendritic spine	RGS14	UniProt
Dendritic spine	AKAP5	GO_Central
Dendritic spine	ASIC2	Ensembl
Dendritic spine	ABI3	ARUK-UCL
Dendritic spine	ARRB1	Ensembl
Dendritic spine	RPH3A	UniProt
Dendritic spine	SLC8A1	Ensembl
Dendritic spine	KCNA4	GO_Central
Dendritic spine	PPP1R9A	Ensembl
Dendritic spine	ASAP1	Ensembl
Dendritic spine	PPP1R1B	Ensembl
Dendritic spine	ABHD17A	UniProt
Dendritic spine	SRI	Ensembl
Dendritic spine	DIP2A	UniProt
Dendritic spine	NOS1	UniProt
Dendritic spine	SHISA8	GO_Central
Dendritic spine	FMR1	UniProt
Dendritic spine	DGKI	MGI
Dendritic spine	ZMYND8	Ensembl
Dendritic spine	PPP3CA	UniProt
Dendritic spine	CPEB4	UniProt
Dendritic spine	CRYAB	Ensembl
Dendritic spine	MYL7	Ensembl
Dendritic spine	CAMK2A	UniProt
Dendritic spine	ARHGAP44	GO_Central
Dendritic spine	BAIAP2	Ensembl
Dendritic spine	CDC42	SynGO
Dendritic spine	SYNDIG1	UniProt
Dendritic spine	FRMPD4	UniProt
Dendritic spine	LAMA2	Ensembl
Dendritic spine	SLC8A2	UniProt
Dendritic spine	CD3E	Ensembl
Dendritic spine	LZTS3	GO_Central
Dendritic spine	SYT11	ParkinsonsUK-UCL
Dendritic spine	TIAM1	Ensembl
Dendritic spine	SEPTIN11	UniProt
Dendritic spine	CTNND1	Ensembl
Dendritic spine	ALS2	Ensembl
Dendritic spine	SORCS2	UniProt
Dendritic spine	KIF3B	UniProt
Dendritic spine	EPHA4	ARUK-UCL
Dendritic spine	KCND1	GO_Central
Dendritic spine	ABHD17C	UniProt
Dendritic spine	PTPRO	UniProt
Dendritic spine	NR1D1	UniProt
Dendritic spine	SHANK2	BHF-UCL
Dendritic spine	NTRK2	GO_Central
Dendritic spine	ATP6AP2	UniProt
Dendritic spine	PALM	Ensembl
Dendritic spine	PPFIA2	UniProt
Dendritic spine	FBXO2	Ensembl
Dendritic spine	USP8	GO_Central
Dendritic spine	DNAJB1	Ensembl
Dendritic spine	NRGN	Ensembl
Dendritic spine	abeta-42-oligomer_human	ARUK-UCL
Dendritic spine	RGS10	Ensembl
Dendritic spine	P2RX3	Ensembl
Dendritic spine	KCNC3	UniProt
Dendritic spine	DNM3	UniProt
Dendritic spine	LZTS1	GO_Central
Dendritic spine	ADORA1	Ensembl
Dendritic spine	HPCA	Ensembl
Dendritic spine	KCNN2	GO_Central
Dendritic spine	MT3	Ensembl
Dendritic spine	PSMC2	GO_Central

### Sheet: Histone H3-K4 methylation
Pathway	gene	source
Histone H3-K4 methylation	GATA3	Ensembl
Histone H3-K4 methylation	SNW1	UniProt
Histone H3-K4 methylation	ASH1L	Ensembl
Histone H3-K4 methylation	CXXC1	UniProt
Histone H3-K4 methylation	SETD4	UniProt
Histone H3-K4 methylation	KMT2D	Reactome
Histone H3-K4 methylation	CTNNB1	ARUK-UCL
Histone H3-K4 methylation	SMAD4	BHF-UCL
Histone H3-K4 methylation	KMT2A	UniProt
Histone H3-K4 methylation	SETD3	GOC
Histone H3-K4 methylation	OGT	UniProt
Histone H3-K4 methylation	WDR61	UniProt
Histone H3-K4 methylation	PIH1D1	UniProt
Histone H3-K4 methylation	RLF	Ensembl
Histone H3-K4 methylation	WDR5B	GO_Central
Histone H3-K4 methylation	RTF1	Ensembl
Histone H3-K4 methylation	BEND3	UniProt
Histone H3-K4 methylation	PAXIP1	UniProt
Histone H3-K4 methylation	KDM6A	UniProt
Histone H3-K4 methylation	AUTS2	MGI
Histone H3-K4 methylation	GFI1	InterPro
Histone H3-K4 methylation	GCG	Ensembl
Histone H3-K4 methylation	NELFE	Ensembl
Histone H3-K4 methylation	TET2	UniProt
Histone H3-K4 methylation	BRCA1	BHF-UCL
Histone H3-K4 methylation	DNMT1	UniProt
Histone H3-K4 methylation	RBBP5	UniProt
Histone H3-K4 methylation	WDR5	UniProt
Histone H3-K4 methylation	WDR82	UniProt
Histone H3-K4 methylation	H1-2	Ensembl
Histone H3-K4 methylation	KMT2E	UniProt
Histone H3-K4 methylation	MEN1	UniProt
Histone H3-K4 methylation	DYDC1	GO_Central
Histone H3-K4 methylation	SETMAR	UniProt
Histone H3-K4 methylation	PAGR1	GO_Central
Histone H3-K4 methylation	ASH2L	UniProt
Histone H3-K4 methylation	CTCFL	UniProt
Histone H3-K4 methylation	MYB	UniProt
Histone H3-K4 methylation	TET3	UniProt
Histone H3-K4 methylation	KMT2C	MGI
Histone H3-K4 methylation	DYDC2	GO_Central
Histone H3-K4 methylation	KDM1A	ARUK-UCL
Histone H3-K4 methylation	PRDM7	ARUK-UCL
Histone H3-K4 methylation	PRDM9	UniProt
Histone H3-K4 methylation	PYGO2	Ensembl
Histone H3-K4 methylation	CTR9	UniProt
Histone H3-K4 methylation	H3BTX0	GO_Central
Histone H3-K4 methylation	PRMT6	Ensembl
Histone H3-K4 methylation	ARID4A	Ensembl
Histone H3-K4 methylation	DPY30	UniProt
Histone H3-K4 methylation	ZNF335	UniProt
Histone H3-K4 methylation	EHMT2	Ensembl
Histone H3-K4 methylation	SETD1A	UniProt
Histone H3-K4 methylation	SETD1B	UniProt
Histone H3-K4 methylation	KMT2B	MGI
Histone H3-K4 methylation	DNMT3B	UniProt
Histone H3-K4 methylation	MACROH2A1	UniProt
Histone H3-K4 methylation	NELFA	Ensembl
Histone H3-K4 methylation	nsl_human	ComplexPortal
Histone H3-K4 methylation	nf-y_human	ComplexPortal
Histone H3-K4 methylation	NNMT	Ensembl
Histone H3-K4 methylation	BCOR	UniProt

### Sheet: Postsynaptic density
Pathway	gene	source
Postsynaptic density	HIP1R	ParkinsonsUK-UCL
Postsynaptic density	DAGLA	UniProt
Postsynaptic density	GRM3	Ensembl
Postsynaptic density	SH2D5	UniProt
Postsynaptic density	PRKCG	Ensembl
Postsynaptic density	RGS7BP	Ensembl
Postsynaptic density	NCS1	UniProt
Postsynaptic density	PTK2B	Alzheimers_University_of_Toronto
Postsynaptic density	RPL6	Ensembl
Postsynaptic density	PTCH1	Ensembl
Postsynaptic density	GRIN2A	ARUK-UCL
Postsynaptic density	LIN7A	UniProt
Postsynaptic density	IGSF9B	UniProt
Postsynaptic density	CTNND2	GO_Central
Postsynaptic density	SHISA9	Ensembl
Postsynaptic density	SYNJ2BP	GO_Central
Postsynaptic density	SLC8A3	ARUK-UCL
Postsynaptic density	ARC	Ensembl
Postsynaptic density	RPL18A	Ensembl
Postsynaptic density	ADCY8	UniProt
Postsynaptic density	CAP2	Ensembl
Postsynaptic density	DRD3	Ensembl
Postsynaptic density	PJA2	UniProt
Postsynaptic density	ATP2B2	GO_Central
Postsynaptic density	ADGRB1	UniProt
Postsynaptic density	DLGAP1	UniProt
Postsynaptic density	PRRT2	UniProt
Postsynaptic density	KCND2	GO_Central
Postsynaptic density	TAMALIN	Ensembl
Postsynaptic density	ANKS1B	UniProt
Postsynaptic density	CRIPT	UniProt
Postsynaptic density	RPS3	SynGO
Postsynaptic density	GRIP1	UniProt
Postsynaptic density	ATP1A1	Ensembl
Postsynaptic density	BNIP3	Ensembl
Postsynaptic density	MT-ND2	Ensembl
Postsynaptic density	SEMA4C	UniProt
Postsynaptic density	GRIP2	Ensembl
Postsynaptic density	SRCIN1	UniProt
Postsynaptic density	MPP2	UniProt
Postsynaptic density	SCRIB	Ensembl
Postsynaptic density	EIF3A	Ensembl
Postsynaptic density	SHISA7	UniProt
Postsynaptic density	MAPK8IP2	BHF-UCL
Postsynaptic density	RUSC1	UniProt
Postsynaptic density	LRFN1	GO_Central
Postsynaptic density	ADRA2C	Ensembl
Postsynaptic density	LRP8	Ensembl
Postsynaptic density	ADD2	GO_Central
Postsynaptic density	ADD1	GO_Central
Postsynaptic density	ACTN2	Ensembl
Postsynaptic density	DNM2	Ensembl
Postsynaptic density	EPS8	Ensembl
Postsynaptic density	BSN	Ensembl
Postsynaptic density	RPL12	SynGO
Postsynaptic density	ARHGAP32	UniProt
Postsynaptic density	SLITRK1	Ensembl
Postsynaptic density	HNRNPH2	Ensembl
Postsynaptic density	ADAM10	Ensembl
Postsynaptic density	CTNNB1	Ensembl
Postsynaptic density	DRP2	UniProt
Postsynaptic density	LRFN4	GO_Central
Postsynaptic density	CAMK2N1	UniProt
Postsynaptic density	DLGAP2	UniProt
Postsynaptic density	MAGI2	UniProt
Postsynaptic density	KCND3	GO_Central
Postsynaptic density	PRKN	UniProt
Postsynaptic density	CPEB1	UniProt
Postsynaptic density	MTMR2	BHF-UCL
Postsynaptic density	DTNB	UniProt
Postsynaptic density	SHISA6	UniProt
Postsynaptic density	INSYN2A	UniProt
Postsynaptic density	RAB8A	Ensembl
Postsynaptic density	PAK2	Ensembl
Postsynaptic density	DMTN	Ensembl
Postsynaptic density	BMPR2	Ensembl
Postsynaptic density	DVL1	Ensembl
Postsynaptic density	SHANK3	BHF-UCL
Postsynaptic density	DGKZ	Ensembl
Postsynaptic density	SLC16A3	Ensembl
Postsynaptic density	PRNP	ARUK-UCL
Postsynaptic density	PTPRS	UniProt
Postsynaptic density	SPOCK1	UniProt
Postsynaptic density	PSD3	UniProt
Postsynaptic density	ACTR2	Ensembl
Postsynaptic density	GRIN2D	GO_Central
Postsynaptic density	GRM1	GO_Central
Postsynaptic density	GRIN2B	UniProt
Postsynaptic density	PPP1R9B	GO_Central
Postsynaptic density	CNIH2	UniProt
Postsynaptic density	RNF112	UniProt
Postsynaptic density	DLG4	UniProt
Postsynaptic density	ADGRA1	GO_Central
Postsynaptic density	ADCY1	Ensembl
Postsynaptic density	FXR2	GO_Central
Postsynaptic density	NSF	ParkinsonsUK-UCL
Postsynaptic density	FXR1	GO_Central
Postsynaptic density	P2RX6	Ensembl
Postsynaptic density	PDPK1	Ensembl
Postsynaptic density	CABP1	UniProt
Postsynaptic density	LRRTM3	Ensembl
Postsynaptic density	LRRTM4	Ensembl
Postsynaptic density	OPRD1	Ensembl
Postsynaptic density	LIN7B	UniProt
Postsynaptic density	PRR7	UniProt
Postsynaptic density	MIB1	Ensembl
Postsynaptic density	NLGN1	BHF-UCL
Postsynaptic density	NGFR	Ensembl
Postsynaptic density	PKP4	Ensembl
Postsynaptic density	TSC1	Ensembl
Postsynaptic density	LRRC4	GO_Central
Postsynaptic density	PLPPR4	Ensembl
Postsynaptic density	SHANK1	BHF-UCL
Postsynaptic density	GRIN1	UniProt
Postsynaptic density	PHB2	Ensembl
Postsynaptic density	NSMF	UniProt
Postsynaptic density	CACNG8	UniProt
Postsynaptic density	BAALC	UniProt
Postsynaptic density	PRKCZ	Ensembl
Postsynaptic density	DCC	Ensembl
Postsynaptic density	BCR	Ensembl
Postsynaptic density	CHRM1	Ensembl
Postsynaptic density	CNKSR2	Ensembl
Postsynaptic density	NEURL1	UniProt
Postsynaptic density	EFNB3	Ensembl
Postsynaptic density	CDKL5	Ensembl
Postsynaptic density	ITGA8	Ensembl
Postsynaptic density	MAPK1	Ensembl
Postsynaptic density	NLGN4X	UniProt
Postsynaptic density	PDE4B	Ensembl
Postsynaptic density	IGSF11	Ensembl
Postsynaptic density	MINK1	UniProt
Postsynaptic density	CDK5	UniProt
Postsynaptic density	ADGRL1	GO_Central
Postsynaptic density	DLG2	ARUK-UCL
Postsynaptic density	AKAP9	Ensembl
Postsynaptic density	SH3GL1	Ensembl
Postsynaptic density	PRRT1	Ensembl
Postsynaptic density	USP50	GO_Central
Postsynaptic density	SYNPO	UniProt
Postsynaptic density	SYN2	Ensembl
Postsynaptic density	RPL7	SynGO
Postsynaptic density	GRIN3A	UniProt
Postsynaptic density	CACNA1C	UniProt
Postsynaptic density	LRRC4C	GO_Central
Postsynaptic density	MAP1B	Ensembl
Postsynaptic density	CDK5R1	UniProt
Postsynaptic density	MYD88	Ensembl
Postsynaptic density	CACNG2	Ensembl
Postsynaptic density	INSYN1	UniProt
Postsynaptic density	KLHL17	UniProt
Postsynaptic density	HNRNPA3	Ensembl
Postsynaptic density	ERBB4	Ensembl
Postsynaptic density	CLSTN1	Ensembl
Postsynaptic density	SLITRK3	Ensembl
Postsynaptic density	EEF2K	Ensembl
Postsynaptic density	RPL38	SynGO
Postsynaptic density	P2RX4	Ensembl
Postsynaptic density	GPER1	UniProt
Postsynaptic density	HOMER1	GO_Central
Postsynaptic density	SH3GL3	Ensembl
Postsynaptic density	SIGMAR1	UniProt
Postsynaptic density	SLC30A1	Ensembl
Postsynaptic density	FYN	ParkinsonsUK-UCL
Postsynaptic density	CNN3	Ensembl
Postsynaptic density	GSG1L	GO_Central
Postsynaptic density	DLG3	Ensembl
Postsynaptic density	ARHGEF2	Ensembl
Postsynaptic density	ABI1	UniProt
Postsynaptic density	TMEM108	UniProt
Postsynaptic density	GNG3	Ensembl
Postsynaptic density	SAMD14	GO_Central
Postsynaptic density	RHEB	SynGO
Postsynaptic density	EPHA7	Ensembl
Postsynaptic density	DLG5	UniProt
Postsynaptic density	IQSEC1	UniProt
Postsynaptic density	NETO1	UniProt
Postsynaptic density	PLCB4	Ensembl
Postsynaptic density	CRTC1	Ensembl
Postsynaptic density	EPB41	Ensembl
Postsynaptic density	SOS1	Ensembl
Postsynaptic density	DRD2	Ensembl
Postsynaptic density	PLEKHA5	Ensembl
Postsynaptic density	SLC6A9	Ensembl
Postsynaptic density	ADAM22	GO_Central
Postsynaptic density	GRM5	GO_Central
Postsynaptic density	GRID2	Ensembl
Postsynaptic density	NPTN	Ensembl
Postsynaptic density	ABHD17B	Ensembl
Postsynaptic density	ARRB2	Ensembl
Postsynaptic density	P2RY1	BHF-UCL
Postsynaptic density	RPL30	SynGO
Postsynaptic density	RPL23	Ensembl
Postsynaptic density	NLGN4Y	UniProt
Postsynaptic density	PSD	Ensembl
Postsynaptic density	SEMA4F	UniProt
Postsynaptic density	TNIK	Ensembl
Postsynaptic density	SYN1	Ensembl
Postsynaptic density	STRN	UniProt
Postsynaptic density	GRIA1	UniProt
Postsynaptic density	NEFH	Ensembl
Postsynaptic density	DYNLL2	Ensembl
Postsynaptic density	RPS19	SynGO
Postsynaptic density	CAPZB	Ensembl
Postsynaptic density	GRIK5	Ensembl
Postsynaptic density	LRP4	UniProt
Postsynaptic density	DNAJC6	GO_Central
Postsynaptic density	SRGAP2	UniProt
Postsynaptic density	CPEB3	UniProt
Postsynaptic density	SIPA1L1	UniProt
Postsynaptic density	GRIN2C	GO_Central
Postsynaptic density	ARHGEF9	UniProt
Postsynaptic density	LRRTM2	Ensembl
Postsynaptic density	ADD3	GO_Central
Postsynaptic density	ATP7A	UniProt
Postsynaptic density	GRIA2	ARUK-UCL
Postsynaptic density	CACNG5	UniProt
Postsynaptic density	DTNBP1	UniProt
Postsynaptic density	RGS14	UniProt
Postsynaptic density	FBXO45	Ensembl
Postsynaptic density	CHRNA3	UniProt
Postsynaptic density	PCLO	Ensembl
Postsynaptic density	CACNG7	Ensembl
Postsynaptic density	AKAP5	GO_Central
Postsynaptic density	ABI3	ARUK-UCL
Postsynaptic density	ARRB1	Ensembl
Postsynaptic density	BCL11A	Ensembl
Postsynaptic density	SLC8A1	ARUK-UCL
Postsynaptic density	GRID1	Ensembl
Postsynaptic density	PPP1R9A	GO_Central
Postsynaptic density	LRFN2	GO_Central
Postsynaptic density	GIT1	UniProt
Postsynaptic density	ABHD17A	Ensembl
Postsynaptic density	KPNA1	Ensembl
Postsynaptic density	RPS27	SynGO
Postsynaptic density	RPS25	SynGO
Postsynaptic density	SHARPIN	Ensembl
Postsynaptic density	ZDHHC2	UniProt
Postsynaptic density	DAB1	Ensembl
Postsynaptic density	DROSHA	Ensembl
Postsynaptic density	NOS1	GO_Central
Postsynaptic density	CACNG3	Ensembl
Postsynaptic density	SHISA8	GO_Central
Postsynaptic density	FMR1	UniProt
Postsynaptic density	TANC1	UniProt
Postsynaptic density	ZDHHC15	UniProt
Postsynaptic density	NECTIN3	Ensembl
Postsynaptic density	CLSTN2	Ensembl
Postsynaptic density	ADORA2A	Ensembl
Postsynaptic density	MPDZ	UniProt
Postsynaptic density	RGS9	Ensembl
Postsynaptic density	PAK3	Ensembl
Postsynaptic density	DGKI	UniProt
Postsynaptic density	LIN7C	UniProt
Postsynaptic density	INPP4A	UniProt
Postsynaptic density	CPEB4	UniProt
Postsynaptic density	CRYAB	Ensembl
Postsynaptic density	FABP5	UniProt
Postsynaptic density	CHMP2B	Ensembl
Postsynaptic density	CAMK2A	UniProt
Postsynaptic density	CLSTN3	Ensembl
Postsynaptic density	GPHN	UniProt
Postsynaptic density	LRRC7	GO_Central
Postsynaptic density	ARHGAP44	GO_Central
Postsynaptic density	BAIAP2	Ensembl
Postsynaptic density	SYNDIG1	UniProt
Postsynaptic density	LRRC4B	GO_Central
Postsynaptic density	LRFN5	GO_Central
Postsynaptic density	SORCS3	GO_Central
Postsynaptic density	LYN	Ensembl
Postsynaptic density	SLC8A2	ARUK-UCL
Postsynaptic density	LRFN3	Ensembl
Postsynaptic density	SRC	Ensembl
Postsynaptic density	LZTS3	UniProt
Postsynaptic density	RPLP0	SynGO
Postsynaptic density	TSC2	SynGO
Postsynaptic density	RTN4	Ensembl
Postsynaptic density	SYT11	ParkinsonsUK-UCL
Postsynaptic density	TIAM1	Ensembl
Postsynaptic density	SYNGAP1	Ensembl
Postsynaptic density	CTNND1	Ensembl
Postsynaptic density	ALS2	Ensembl
Postsynaptic density	SORCS2	UniProt
Postsynaptic density	DCLK1	Ensembl
Postsynaptic density	PICK1	GO_Central
Postsynaptic density	EPHA4	UniProt
Postsynaptic density	DLG1	Ensembl
Postsynaptic density	DISC1	UniProt
Postsynaptic density	HOMER3	GO_Central
Postsynaptic density	HOMER2	GO_Central
Postsynaptic density	KCND1	GO_Central
Postsynaptic density	ABHD17C	UniProt
Postsynaptic density	SPTBN1	Ensembl
Postsynaptic density	PTPRO	Ensembl
Postsynaptic density	SHANK2	BHF-UCL
Postsynaptic density	DBN1	GO_Central
Postsynaptic density	STX1A	Ensembl
Postsynaptic density	NTRK2	ARUK-UCL
Postsynaptic density	PALM	Ensembl
Postsynaptic density	GAP43	GO_Central
Postsynaptic density	RPL8	SynGO
Postsynaptic density	DLGAP3	UniProt
Postsynaptic density	RPL10A	Ensembl
Postsynaptic density	BCAS1	Ensembl
Postsynaptic density	ITPR1	Ensembl
Postsynaptic density	PDLIM5	UniProt
Postsynaptic density	CDH2	GO_Central
Postsynaptic density	USP8	GO_Central
Postsynaptic density	DBNL	GO_Central
Postsynaptic density	RPS13	SynGO
Postsynaptic density	RPS18	SynGO
Postsynaptic density	RPS14	SynGO
Postsynaptic density	DNAJB1	Ensembl
Postsynaptic density	NRGN	Ensembl
Postsynaptic density	GOPC	UniProt
Postsynaptic density	abeta-42-oligomer_human	ARUK-UCL
Postsynaptic density	NCK2	Ensembl
Postsynaptic density	CAMK1	Ensembl
Postsynaptic density	SYN3	Ensembl
Postsynaptic density	IQSEC3	UniProt
Postsynaptic density	DNM3	UniProt
Postsynaptic density	LZTS1	UniProt
Postsynaptic density	M0R1B8	GO_Central
Postsynaptic density	CACNG4	Ensembl
Postsynaptic density	ADORA1	Ensembl
Postsynaptic density	ARF1	UniProt
Postsynaptic density	NETO2	Ensembl
Postsynaptic density	STAT3	Ensembl
Postsynaptic density	RPL14	SynGO
Postsynaptic density	KCNH1	UniProt
Postsynaptic density	MT3	Ensembl
Postsynaptic density	PRR12	UniProt

### Sheet: Postsynaptic membrane
Pathway	gene	source
Postsynaptic membrane	SYNE1	UniProt
Postsynaptic membrane	FARP1	Ensembl
Postsynaptic membrane	DAGLA	UniProt
Postsynaptic membrane	GRM3	Ensembl
Postsynaptic membrane	GRM7	UniProt
Postsynaptic membrane	RGS7BP	Ensembl
Postsynaptic membrane	CSPG5	Ensembl
Postsynaptic membrane	GRIN2A	Ensembl
Postsynaptic membrane	PCDH17	Ensembl
Postsynaptic membrane	LIN7A	UniProt
Postsynaptic membrane	TENM2	UniProt
Postsynaptic membrane	IGSF9B	UniProt
Postsynaptic membrane	CNTN1	Ensembl
Postsynaptic membrane	PDLIM4	UniProt
Postsynaptic membrane	SHISA9	Ensembl
Postsynaptic membrane	SYNJ2BP	GO_Central
Postsynaptic membrane	SLC8A3	Ensembl
Postsynaptic membrane	ARC	Ensembl
Postsynaptic membrane	ITGB3	UniProt
Postsynaptic membrane	DRD3	BHF-UCL
Postsynaptic membrane	CNTN2	SynGO
Postsynaptic membrane	ATP2B2	GO_Central
Postsynaptic membrane	CBLN1	UniProt
Postsynaptic membrane	PRRT2	UniProt
Postsynaptic membrane	GLRA2	Ensembl
Postsynaptic membrane	GLRA1	Ensembl
Postsynaptic membrane	KCND2	UniProt
Postsynaptic membrane	TAMALIN	UniProt
Postsynaptic membrane	CHRFAM7A	GO_Central
Postsynaptic membrane	GRIP1	UniProt
Postsynaptic membrane	SEMA4C	UniProt
Postsynaptic membrane	GRIP2	Ensembl
Postsynaptic membrane	DAG1	UniProt
Postsynaptic membrane	SCRIB	UniProt
Postsynaptic membrane	KCNMA1	GO_Central
Postsynaptic membrane	SHISA7	UniProt
Postsynaptic membrane	F2R	UniProt
Postsynaptic membrane	NRP1	Ensembl
Postsynaptic membrane	OPRM1	Ensembl
Postsynaptic membrane	GABRD	Ensembl
Postsynaptic membrane	ADRA1A	Ensembl
Postsynaptic membrane	GLRB	Ensembl
Postsynaptic membrane	LRFN1	GO_Central
Postsynaptic membrane	KCTD16	GO_Central
Postsynaptic membrane	LHFPL4	UniProt
Postsynaptic membrane	NLGN3	BHF-UCL
Postsynaptic membrane	ADRA2C	Ensembl
Postsynaptic membrane	ADRB1	Ensembl
Postsynaptic membrane	KCNA1	Ensembl
Postsynaptic membrane	ACTN2	Ensembl
Postsynaptic membrane	ANK3	BHF-UCL
Postsynaptic membrane	DNM2	UniProt
Postsynaptic membrane	SLITRK1	Ensembl
Postsynaptic membrane	PTEN	Ensembl
Postsynaptic membrane	CHRM5	UniProt
Postsynaptic membrane	ADAM10	Ensembl
Postsynaptic membrane	CTNNB1	Ensembl
Postsynaptic membrane	FLRT3	Ensembl
Postsynaptic membrane	SNTA1	Ensembl
Postsynaptic membrane	FAIM2	UniProt
Postsynaptic membrane	GABRA3	Ensembl
Postsynaptic membrane	LRFN4	GO_Central
Postsynaptic membrane	LRRTM1	SynGO
Postsynaptic membrane	ACP4	GO_Central
Postsynaptic membrane	KCND3	Ensembl
Postsynaptic membrane	SHISA6	Ensembl
Postsynaptic membrane	CHRNA10	Ensembl
Postsynaptic membrane	GABRA1	Ensembl
Postsynaptic membrane	SHANK3	GO_Central
Postsynaptic membrane	KCTD8	UniProt
Postsynaptic membrane	SLC16A3	Ensembl
Postsynaptic membrane	SLC6A3	Ensembl
Postsynaptic membrane	PTPRS	UniProt
Postsynaptic membrane	TMUB1	UniProt
Postsynaptic membrane	GRIN2D	GO_Central
Postsynaptic membrane	GRM1	Ensembl
Postsynaptic membrane	GRIN2B	ARUK-UCL
Postsynaptic membrane	CNIH2	UniProt
Postsynaptic membrane	ABHD6	Ensembl
Postsynaptic membrane	CRKL	Ensembl
Postsynaptic membrane	DLG4	UniProt
Postsynaptic membrane	GABRE	UniProt
Postsynaptic membrane	ADCY1	Ensembl
Postsynaptic membrane	P2RX6	Ensembl
Postsynaptic membrane	PICALM	BHF-UCL
Postsynaptic membrane	LRRTM3	Ensembl
Postsynaptic membrane	LRRTM4	Ensembl
Postsynaptic membrane	CNIH3	UniProt
Postsynaptic membrane	OPRK1	Ensembl
Postsynaptic membrane	OPRD1	Ensembl
Postsynaptic membrane	LIN7B	UniProt
Postsynaptic membrane	PRR7	UniProt
Postsynaptic membrane	RAPSN	Ensembl
Postsynaptic membrane	TRPV1	UniProt
Postsynaptic membrane	CHRNA6	PINC
Postsynaptic membrane	CHRNA2	UniProt
Postsynaptic membrane	GABRA4	Ensembl
Postsynaptic membrane	GRID2IP	UniProt
Postsynaptic membrane	DRD5	BHF-UCL
Postsynaptic membrane	DRD4	BHF-UCL
Postsynaptic membrane	CHRM2	UniProt
Postsynaptic membrane	NLGN1	BHF-UCL
Postsynaptic membrane	CHRNB3	InterPro
Postsynaptic membrane	LRRC4	GO_Central
Postsynaptic membrane	PLPPR4	Ensembl
Postsynaptic membrane	SHANK1	BHF-UCL
Postsynaptic membrane	GRIN1	UniProt
Postsynaptic membrane	HTR2A	Ensembl
Postsynaptic membrane	CACNG8	GO_Central
Postsynaptic membrane	SLC6A6	Ensembl
Postsynaptic membrane	DCC	Ensembl
Postsynaptic membrane	CHRM1	Ensembl
Postsynaptic membrane	CNKSR2	Ensembl
Postsynaptic membrane	EFNB3	Ensembl
Postsynaptic membrane	CHRND	Ensembl
Postsynaptic membrane	MAGEE1	UniProt
Postsynaptic membrane	DMD	UniProt
Postsynaptic membrane	GABRG1	UniProt
Postsynaptic membrane	GABRR2	Ensembl
Postsynaptic membrane	GABRB3	UniProt
Postsynaptic membrane	NLGN4X	UniProt
Postsynaptic membrane	DRD1	BHF-UCL
Postsynaptic membrane	CHRNA7	UniProt
Postsynaptic membrane	SHC4	UniProt
Postsynaptic membrane	GABRG2	UniProt
Postsynaptic membrane	GABRB1	Ensembl
Postsynaptic membrane	NLGN2	UniProt
Postsynaptic membrane	ANXA9	UniProt
Postsynaptic membrane	DLG2	GO_Central
Postsynaptic membrane	HRH3	GO_Central
Postsynaptic membrane	CHRNB1	UniProt
Postsynaptic membrane	AKAP9	Ensembl
Postsynaptic membrane	PRRT1	Ensembl
Postsynaptic membrane	CHRNA4	UniProt
Postsynaptic membrane	APBB1	Ensembl
Postsynaptic membrane	ANK1	Ensembl
Postsynaptic membrane	GRIN3A	Ensembl
Postsynaptic membrane	P2RX1	Ensembl
Postsynaptic membrane	CACNA1C	UniProt
Postsynaptic membrane	LRRC4C	GO_Central
Postsynaptic membrane	CACNG2	Ensembl
Postsynaptic membrane	ERBB4	UniProt
Postsynaptic membrane	CLSTN1	Ensembl
Postsynaptic membrane	SLITRK3	Ensembl
Postsynaptic membrane	CHRM4	UniProt
Postsynaptic membrane	GABRG3	UniProt
Postsynaptic membrane	SIGMAR1	UniProt
Postsynaptic membrane	SLC30A1	Ensembl
Postsynaptic membrane	CHRNA9	UniProt
Postsynaptic membrane	GSG1L	GO_Central
Postsynaptic membrane	GABRP	UniProt
Postsynaptic membrane	COMT	Ensembl
Postsynaptic membrane	DDN	UniProt
Postsynaptic membrane	EPHA7	Ensembl
Postsynaptic membrane	UTRN	UniProt
Postsynaptic membrane	NETO1	SynGO
Postsynaptic membrane	HIP1	GO_Central
Postsynaptic membrane	SLC6A11	Ensembl
Postsynaptic membrane	KCNJ4	UniProt
Postsynaptic membrane	SLC6A4	Ensembl
Postsynaptic membrane	GABRA5	Ensembl
Postsynaptic membrane	HSPA8	Ensembl
Postsynaptic membrane	COL13A1	UniProt
Postsynaptic membrane	KCNC1	Ensembl
Postsynaptic membrane	DRD2	BHF-UCL
Postsynaptic membrane	GRIA4	UniProt
Postsynaptic membrane	SLC6A9	Ensembl
Postsynaptic membrane	ADAM22	GO_Central
Postsynaptic membrane	GRM5	GO_Central
Postsynaptic membrane	GRID2	Ensembl
Postsynaptic membrane	NPTN	Ensembl
Postsynaptic membrane	ABHD17B	Ensembl
Postsynaptic membrane	ARRB2	Ensembl
Postsynaptic membrane	P2RY1	BHF-UCL
Postsynaptic membrane	NLGN4Y	UniProt
Postsynaptic membrane	SEMA4F	Ensembl
Postsynaptic membrane	CHRNB4	UniProt
Postsynaptic membrane	STRN	UniProt
Postsynaptic membrane	GRIA1	Ensembl
Postsynaptic membrane	TRAPPC4	UniProt
Postsynaptic membrane	CANX	Ensembl
Postsynaptic membrane	GRIK1	GO_Central
Postsynaptic membrane	DNAJA3	UniProt
Postsynaptic membrane	KCNA3	Ensembl
Postsynaptic membrane	NSG1	Ensembl
Postsynaptic membrane	GRIK5	Ensembl
Postsynaptic membrane	SRGAP2	UniProt
Postsynaptic membrane	KCNB1	GO_Central
Postsynaptic membrane	GRIN2C	Ensembl
Postsynaptic membrane	HTR5A	Ensembl
Postsynaptic membrane	GABBR2	UniProt
Postsynaptic membrane	GABRB2	Ensembl
Postsynaptic membrane	GABRA2	Ensembl
Postsynaptic membrane	LRRTM2	Ensembl
Postsynaptic membrane	DGKB	UniProt
Postsynaptic membrane	GRIK4	Ensembl
Postsynaptic membrane	GRIA3	UniProt
Postsynaptic membrane	GRIA2	UniProt
Postsynaptic membrane	CACNG5	Ensembl
Postsynaptic membrane	DTNBP1	UniProt
Postsynaptic membrane	FBXO45	UniProt
Postsynaptic membrane	CHRNA3	UniProt
Postsynaptic membrane	NTRK3	Ensembl
Postsynaptic membrane	CACNG7	Ensembl
Postsynaptic membrane	CHRNE	PINC
Postsynaptic membrane	ARRB1	Ensembl
Postsynaptic membrane	RPH3A	UniProt
Postsynaptic membrane	IL1RAPL1	BHF-UCL
Postsynaptic membrane	SLITRK2	Ensembl
Postsynaptic membrane	SLC8A1	Ensembl
Postsynaptic membrane	FXYD6	Ensembl
Postsynaptic membrane	GRID1	Ensembl
Postsynaptic membrane	CHRNB2	UniProt
Postsynaptic membrane	LRFN2	GO_Central
Postsynaptic membrane	CDH9	Ensembl
Postsynaptic membrane	SSPN	UniProt
Postsynaptic membrane	ABHD17A	Ensembl
Postsynaptic membrane	ADGRL2	Ensembl
Postsynaptic membrane	GABRA6	UniProt
Postsynaptic membrane	GRIN3B	UniProt
Postsynaptic membrane	CACNG3	Ensembl
Postsynaptic membrane	SHISA8	GO_Central
Postsynaptic membrane	FMR1	UniProt
Postsynaptic membrane	ZC4H2	UniProt
Postsynaptic membrane	NECTIN3	Ensembl
Postsynaptic membrane	CLSTN2	Ensembl
Postsynaptic membrane	ADORA2A	Ensembl
Postsynaptic membrane	RGS9	Ensembl
Postsynaptic membrane	KPNA2	SynGO
Postsynaptic membrane	HRH4	GO_Central
Postsynaptic membrane	CHRNG	PINC
Postsynaptic membrane	LIN7C	UniProt
Postsynaptic membrane	GABRR3	UniProt
Postsynaptic membrane	ANK2	UniProt
Postsynaptic membrane	CLSTN3	Ensembl
Postsynaptic membrane	GPHN	UniProt
Postsynaptic membrane	SYNDIG1	GO_Central
Postsynaptic membrane	LRRC4B	GO_Central
Postsynaptic membrane	GABRR1	Ensembl
Postsynaptic membrane	LRFN5	GO_Central
Postsynaptic membrane	SORCS3	GO_Central
Postsynaptic membrane	HTR3A	Ensembl
Postsynaptic membrane	LRFN3	Ensembl
Postsynaptic membrane	CHRNA1	BHF-UCL
Postsynaptic membrane	MUSK	UniProt
Postsynaptic membrane	EPHB2	Ensembl
Postsynaptic membrane	TIAM1	Ensembl
Postsynaptic membrane	GRIK3	GO_Central
Postsynaptic membrane	GRIK2	GO_Central
Postsynaptic membrane	GABRQ	UniProt
Postsynaptic membrane	KCNC2	UniProt
Postsynaptic membrane	SORCS2	UniProt
Postsynaptic membrane	EPHA4	UniProt
Postsynaptic membrane	DLG1	GO_Central
Postsynaptic membrane	NRP2	Ensembl
Postsynaptic membrane	KCND1	GO_Central
Postsynaptic membrane	ABHD17C	UniProt
Postsynaptic membrane	PTPRO	Ensembl
Postsynaptic membrane	SHANK2	BHF-UCL
Postsynaptic membrane	DBN1	GO_Central
Postsynaptic membrane	IGSF21	UniProt
Postsynaptic membrane	ATP6AP2	UniProt
Postsynaptic membrane	CDH10	Ensembl
Postsynaptic membrane	KCTD12	GO_Central
Postsynaptic membrane	GLRA3	UniProt
Postsynaptic membrane	SYAP1	UniProt
Postsynaptic membrane	CDH2	GO_Central
Postsynaptic membrane	DBNL	GO_Central
Postsynaptic membrane	DAGLB	GO_Central
Postsynaptic membrane	CHRM3	UniProt
Postsynaptic membrane	NRGN	Ensembl
Postsynaptic membrane	chrna3-chrna5-chrnb2_human	ComplexPortal
Postsynaptic membrane	3xchrna4-2xchrnb2_human	ComplexPortal
Postsynaptic membrane	chrna3-chrnb2_human	ComplexPortal
Postsynaptic membrane	chrna4-chrnb4_human	ComplexPortal
Postsynaptic membrane	chrna3-chrnb4_human	ComplexPortal
Postsynaptic membrane	chrna7-beta2_human	ComplexPortal
Postsynaptic membrane	chrna7_human	ComplexPortal
Postsynaptic membrane	chrna9_human	ComplexPortal
Postsynaptic membrane	chrna3-chrna5-chrnb4_human	ComplexPortal
Postsynaptic membrane	2xchrna4-3xchrnb2_human	ComplexPortal
Postsynaptic membrane	abeta-42-oligomer_human	ARUK-UCL
Postsynaptic membrane	chrna2-chrnb4_human	ComplexPortal
Postsynaptic membrane	chrna9-chrna10_human	ComplexPortal
Postsynaptic membrane	chrna2-chrnb2_human	ComplexPortal
Postsynaptic membrane	KCNC3	UniProt
Postsynaptic membrane	DNM3	Ensembl
Postsynaptic membrane	GABBR1	Ensembl
Postsynaptic membrane	LZTS1	Ensembl
Postsynaptic membrane	CACNG4	Ensembl
Postsynaptic membrane	ADORA1	Ensembl
Postsynaptic membrane	CHRNA5	UniProt
Postsynaptic membrane	SLC6A1	Ensembl
Postsynaptic membrane	ATAD1	UniProt
Postsynaptic membrane	HTR3B	InterPro
Postsynaptic membrane	KCNH1	UniProt
Postsynaptic membrane	PCDH8	Ensembl
Postsynaptic membrane	GRM2	Ensembl
